# Low-Dose Naltrexone use for the management of post-acute sequelae of COVID-19

**DOI:** 10.1101/2023.06.08.23291102

**Authors:** Hector Bonilla, Lu Tian, Vincent C. Marconi, Robert Shafer, Grace A. McComsey, Mitchel Miglis, Philip Yang, Linda N. Geng

## Abstract

Post-Acute Sequelae of SARS-CoV-2 (PASC), also known as Long COVID, is globally estimated to have affected up to 40-50% of individuals who were infected with SARS-CoV-2. The causes of PASC are being investigated, and there are no established therapies. One of the leading hypotheses for the cause of PASC is the persistent activation of innate immune cells with increased systemic inflammation. Naltrexone is a medication with anti-inflammatory and immunomodulatory properties that has been used in other conditions that overlap with PASC. In this study we performed retrospective review of a clinical cohort of 59 patients at a single academic center who received low-dose naltrexone (LDN) off-label as a potential therapeutic intervention for PASC. The use of LDN was associated with improved clinical symptoms (fatigue, brain fog, post exertional malaise/PEM, unrefreshing sleep, sleep pattern, and headache), fewer number of symptoms, and better functional status. This observational finding warrants further testing in rigorous, randomized, placebo-controlled clinical trials.

**Highlights:**

- The off-label use of low-dose naltrexone is a promising drug intervention candidate for the management of post-COVID conditions.
- Low-dose naltrexone has anti-inflammatory and immunomodulatory properties which may benefit those with PASC where persistent inflammation is the causative pathway.
- This potential benefit of LDN warrants further testing in rigorous randomized, placebo-controlled clinical trials.
