## Supplementary material for "Low-Dose Naltrexone use for the management of post-acute sequelae of COVID-19": LDN Data: LDN Data.xlsx

### Sheet: Sheet1
Days LDN	LDN DOSE	Number of symptoms	FS Stage	LDN	Headache	Delta	Fatigue	Delta	Brain fog	Delta	Unrefreshing sleep	Delta	Abnormal sleep pattern	Delta	Post exertional malaise	Delta	Lightheadedness
0	0.5	15	IV	1	2	2	3	0	3	0	5	0	3	0	4	0	2
234	1	14	III		4		3		3		5		3		4		1
0	0.5	11	II	1	4	0	4	0	3	0	4	0	2	0	4	0	3
31	1	12	III		4		4		3		4		2		4		3
0	0.5	2	III	6	0	0	4	0	0	0	0	0	0	0	0	0	0
365	6	3	IV		0		4		0		0		0		0		0
0	0.5	15	III	0.5	2	0	3	0	2	0	5	0	2	0	3	0	1
63	0.5	11	III		2		3		2		5		2		3		1
0	1.5	17	V	2	4	0	5	0	4	0	5	0	5	0	5	0	3
95	2	17	V		4		5		4		5		5		5		3
0	1.5	14	III	4.5	5	-2	5	-1	3	1	2	2	0	2	4	-1	1
154	4.5	12	IV		3		4		4		4		2		3		2
0	0.5	5	IV	5	3	-1	1	1	4	-4	1	-1	0	0	4	4	0
143	5	2	III		2		2		0		0		0		0		0
0	0.5	9	III	3	3	-1	3	1	2	0	2	3	0	5	2	3	0
490	3	6	III		2		4		2		5		5		5		2
0	0.5	15	IV	1	3	0	5	-2	4	1	5	-2	4	1	4	-1	3
161	1	14	III		3		3		5		3		5		3		3
0	0.5	11	III	6	4	-4	4	-3	0	0	5	-5	5	-5	5	-5	0
133	6	4	II		0		1		0		0		0		0		0
0	0.5	16	IV	1	4	-1	4	-2	4	-3	4	-2	5	-3	4	-1	4
77	1	16	II		3		2		1		2		2		3		2
0	0.5	22	IV	1	2	0	5	-2	5	-2	3	-3	5	-5	5	-5	3
98	1	6	III		2		3		3		0		0		0		0
0	1	8	V	2	0	3	4	-3	3	-2	5	-4	4	-3	4	-2	0
154	2	9	III		3		1		1		1		1		2		0
0	0.5	8	III	1	0	0	4	0	3	0	5	0	4	0	4	0	0
63	1	8	III		0		4		3		5		4		4		0
0	0.5	8	III	1	0	1	4	0	3	0	5	0	4	1	4	1	0
188	1.5	12	IV		1		4		3		5		5		5		2
0	0.5	9	IV	4	0	0	3	1	3	0	2	0	2	-1	5	-1	4
204	4	12	IV		0		4		3		2		1		4		4
0	1.5	15	IV	6	5	-2	5	-1	3	1	2	1	4	0	4	-1	3
42	6	13	II		3		4		4		3		4		3		1
0	0.5	14	IV	2	3	1	5	0	3	-1	4	1	5	-1	4	1	3
442	2	13	IV		4		5		2		5		4		5		2
0	0.5	9	III	6	2	-1	1	1	1	-1	1	-1	0	0	1	1	0
168	6	6	III		1		2		0		0		0		2		0
0	0.5	6	III	2	0	0	3	-3	1	-1	0	0	0	0	4	-4	0
133	2	0	I		0		0		0		0		0		0		0
0	0.5	15	IV	2.5	2	-1	4	0	1	-2	3	-1	0	2	4	1	5
46	2.5	13	IV		1		4		3		2		2		5		5
0	0.5	7	IV	0.5	2	-2	4	-1	0	2	4	-1	0	3	4	0	0
70	0.5	9	III		0		3		2		3		3		4		2
0	0.5	15	III	1.5	0	0	3	-3	4	-4	5	-5	5	-4	4	-3	2
56	1.5	5	II		0		0		0		0		1		1		0
0	0.5	22	V	1	5	-5	5	-5	4	-4	5	-2	5	-2	5	0	0
270	1	6	IV		0		0		0		3		3		5		0
0	0.5	10	III	1	5	-2	3	-1	2	0	1	1	3	3	0	2	1
105	1	9	III		3		4		2		2		0		2		3
0	0.5	7	IV	6	1	-1	5	-3	0	0	0	0	0	0	5	-2	0
325	6	6	III		0		2		0		0		0		3		2
0	0.5	21	IV	1	4	-1	4	-1	4	1	4	-1	4	-1	4	-1	3
133	1	11	IV		3		3		5		3		3		3		1
0	0.5	5	IV	0.5	3	0	3	-1	0	0	2	-2	2	-2	3	0	0
31	0.5	4	IV		3		2		0		0		0		3		0
0	0.5	18	IV	5	4	-1	5	-2	5	-2	5	-2	4	-2	3	-1	4
147	5	16	III		3		3		3		3		2		2		1
0	0.5	11	III	1	4	-4	4	-1	3	-1	4	-4	3	0	4	-1	3
302	6	7	III		0		3		2		0		3		3		2
0	0.5	9	III	2	0	3	4	-3	3	-2	5	-4	4	-3	4	-2	0
255	2	9	III		3		1		1		1		1		2		0
0	0.5	7	III	0.5	0	0	3	-3	3	-3	2	-2	0	0	0	0	0
102	0.5	1	II		0		0		0		0		0		0		0
0	0.5	6	III	4	2	1	4	0	0	3	4	-1	3	-3	5	-5	0
540	4	13	IV		3		4		3		5		0		0		2
0	0.5	20	IV	1	0	5	5	-1	4	0	5	-2	5	-5	4	-1	4
329	1	14	IV		5		4		4		2		0		3		2
0	4.5	20	IV	6	5	-2	4	1	4	1	2	3	0	3	3	2	2
87	6	14	IV		3		5		5		5		3		5		3
0	0.5	7	III	3	5	-1	5	-4	0	0	3	-2	3	-3	5	-3	0
462	3	5	II		4		1		0		1		0		2		0
0	0.5	17	IV	4	4	-1	5	-1	4	-1	4	0	4	0	4	0	3
269	4	16	IV		3		4		3		4		4		4		3
0	0.5	7	IV	6	3	0	4	-1	2	-2	3	-3	3	-3	5	-2	0
133	6	5	III		3		3		0		0		0		3		0
0	0.5	16	V	6	5	-2	5	-1	5	0	5	0	5	-1	5	0	5
75	25	10	V		3		4		5		5		4		5		0
0	0.5	15	V	3	4	-4	5	0	5	0	5	0	5	-1	5	0	3
144	3	15	IV		0		5		5		5		4		5		5
0	0.5	19	IV	4.5	0	3	4	-1	4	-2	4	-2	4	-1	4	-2	2
98	4.5	23	IV		3		3		2		2		3		2		2
0	1.5	11	III	6	3	1	4	0	2	0	3	0	0	1	4	1	0
164	6	11	IV		4		4		2		3		1		5		1
0	0.5	19	IV	2	4	-2	5	-4	5	-3	4	-2	3	-3	4	0	3
56	2	15	II		2		1		2		2		0		4		2
0	0.5	16	III	5	0	0	1	3	2	2	3	1	3	-3	2	2	0
224	5	12	III		0		4		4		4		0		4		0
0	0.5	22	V	6	4	0	5	0	5	0	5	0	5	0	5	0	5
213	6	20	IV		4		5		5		5		5		5		5
0	0.5	15	IV	2	0	5	4	1	5	0	3	0	5	-1	5	0	3
451	2	10	IV		5		5		5		3		4		5		3
0	0.5	17	III	2	5	-1	5	0	5	0	0	3	5	-1	5	0	5
63	2	19	IV		4		5		5		3		4		5		5
0	0.5	13	III	6	2	0	3	-1	3	-1	3	0	3	-2	3	-1	1
360	6	10	III		2		2		2		3		1		2		0
0	0.5	19	IV	5	2	2	3	2	5	-1	5	0	5	0	5	0	4
312	5	19	IV		4		5		4		5		5		5		4
0	0.5	15	IV	6	5	-5	5	-1	4	0	4	0	4	0	5	-2	1
403	6	19	IV		0		4		4		4		4		3		3
0	0.5	16	IV	0.5	2	-1	2	2	5	-1	3	0	4	-1	2	1	3
105	0.5	12	IV		1		4		4		3		3		3		4
0	0.5	13	IV	1.5	2	2	5	0	5	-1	4	1	5	0	4	0	1
143	1.5	16	IV		4		5		4		5		5		4		2
0	0.5	12	III	1	3	1	2	1	3	0	2	1	0	4	2	0	0
210	1	13	III		4		3		3		3		4		2		1
0	0.5	10	III	0.5	4	-4	4	-1	4	-1	3	1	0	0	4	0	2
69	0.5	6	IV		0		3		3		4		0		4		3
0	0.5	9	IV	0.5	3	0	4	1	5	0	5	0	0	0	4	1	3
52	0.5	12	III		3		5		5		5		0		5		3
0	0.5	14	V	0.5	0	4	5	-2	5	-2	4	-2	0	0	5	-1	4
84	0.5	14	III		4		3		3		2		0		4		1
0	0.5	17	III	2	3	1	4	0	2	1	5	0	5	-5	4	1	2
112	2	15	IV		4		4		3		5		0		5		0
0	0.5	7	IV	1	3	1	4	1	1	4	4	1	0	4	4	-1	0
171	1	9	III		4		5		5		5		4		3		1
0	0.5	15	IV	0.5	2	-1	5	0	4	0	5	-12	1	-2	0	0	2
77	0.5	12	IV		1		5		4		4		0		0		2
			0
